# Trauma Exposure, PTSD, and Methylation of the Blood Brain Barrier Claudin-5 Gene

**DOI:** 10.1101/2025.11.24.25340875

**Authors:** Erika J. Wolf, Xiang Zhao, Annelise Madison, Jack Carbaugh, Catherine B. Fortier, William P. Milberg, Traumatic Stress Brain Research Group, Mark W. Logue, Mark W. Miller

## Abstract

Posttraumatic stress disorder (PTSD) is associated with early onset of neurological conditions, but the mechanism by which PTSD relates to diseases of the central nervous system is unclear. One possibility is that PTSD perpetuates breakdown of the blood brain barrier (BBB), allowing for bidirectional passage of molecules across the periphery and central nervous system that promote neuropathology. Preclinical studies have implicated claudin-5 (CLDN5), a protein integral to the integrity of the BBB tight junctions, in the pathogenesis of depression. Based on this, we evaluated if trauma exposure and PTSD related to *CLDN5* epigenetics in blood among 1,311 trauma-exposed individuals (primarily Veterans) and in the brain tissue from 100 decedents. Three (out of 19) *CLDN5* DNA methylation (DNAm) probes, cg00804504, cg17411190, and cg21872764, were significantly associated with trauma exposure or PTSD severity after multiple testing correction in blood. The latter two probes also showed association with PTSD diagnosis in ventromedial prefrontal cortex. The most strongly associated DNAm probe, cg21872764, also evidenced associations with the neuropathology biomarker neurofilament light in plasma. *CLDN5* expression was strongly associated with estimated proportion of brain endothelial cells. The cross-sectional associations observed in this study highlight the importance of studying the link between traumatic stress and early onset of neuropathology. Future research is needed to test the mechanistic hypothesis that trauma exposure and chronic PTSD alter *CLDN5* DNAm, lead to increased BBB permeability and allow for bidirectional passage of neuroinflammatory molecules across the BBB.
