## Supplementary material for "Trauma Exposure, PTSD, and Methylation of the Blood Brain Barrier Claudin-5 Gene": Table S2

### Sheet: Table_S2_N1800_EUR_blood_CLDN5_
Probe (outcome)	SNP	Estimate	Standardized	SE	t	P	N	FDR
cg00189989_M	rs10314_G	-0.000894538	-0.00221435	0.0132279	-0.0676253	0.946099	893	0.971669
cg00804504_M	rs10314_G	0.199393	0.396153	0.015307	13.0263	1.34E-35	893	5.08E-34
cg00811132_M	rs10314_G	0.00388192	0.00557785	0.0212497	0.182681	0.85509	893	0.955689
cg04463638_M	rs10314_G	0.0315095	0.0644074	0.0161	1.95711	0.0506497	893	0.120293
cg05460329_M	rs10314_G	0.00137343	0.0038113	0.0117045	0.117342	0.906616	893	0.956983
cg05498726_M	rs10314_G	0.00314284	0.00716808	0.0141429	0.222221	0.824194	893	0.955689
cg06315607_M	rs10314_G	0.0258561	0.0398219	0.0215	1.20261	0.229452	893	0.458903
cg06340942_M	rs10314_G	0.00972455	0.0173934	0.0183325	0.530455	0.59593	893	0.838716
cg09092054_M	rs10314_G	-0.00251577	-0.00589136	0.0136373	-0.184478	0.853681	893	0.955689
cg09446908_M	rs10314_G	0.0105907	0.0141084	0.0246392	0.429832	0.667423	893	0.887994
cg11450827_M	rs10314_G	-0.0313218	-0.0827864	0.0125519	-2.49538	0.0127641	893	0.0515993
cg13114849_M	rs10314_G	-0.0166836	-0.0659228	0.00831263	-2.00702	0.0450525	893	0.114154
cg14553765_M	rs10314_G	0.0423402	0.0783432	0.0178004	2.37861	0.0175903	893	0.0557028
cg16773741_M	rs10314_G	0.0087519	0.0173688	0.0164188	0.533042	0.594139	893	0.838716
cg17411190_M	rs10314_G	-0.0760388	-0.120778	0.017685	-4.29961	1.90E-05	893	0.000125276
cg17577122_M	rs10314_G	0.00317703	0.00436544	0.0240023	0.132363	0.894727	893	0.956983
cg17583256_M	rs10314_G	0.0141765	0.0279944	0.0168112	0.843282	0.3993	893	0.722543
cg20486569_M	rs10314_G	0.0846197	0.113979	0.0197215	4.29073	1.98E-05	893	0.000125276
cg21872764_M	rs10314_G	-0.0535674	-0.0775945	0.0224338	-2.3878	0.0171595	893	0.0557028
cg00189989_M	rs885985_G	0.00316594	0.0112063	0.0092559	0.342046	0.732398	893	0.927704
cg00804504_M	rs885985_G	0.102742	0.291885	0.0111737	9.19498	2.64E-19	893	5.02E-18
cg00811132_M	rs885985_G	-0.0210888	-0.0433296	0.0148533	-1.41981	0.156017	893	0.329369
cg04463638_M	rs885985_G	-0.00655058	-0.0191464	0.0112886	-0.580281	0.561874	893	0.838716
cg05460329_M	rs885985_G	-0.00186009	-0.00738099	0.00819029	-0.227109	0.820392	893	0.955689
cg05498726_M	rs885985_G	-0.0066261	-0.0216099	0.00989454	-0.669672	0.503242	893	0.838716
cg06315607_M	rs885985_G	-0.0224515	-0.0494443	0.0150385	-1.49294	0.135811	893	0.303579
cg06340942_M	rs885985_G	-0.031623	-0.080878	0.0127863	-2.47319	0.0135788	893	0.0515993
cg09092054_M	rs885985_G	2.75E-05	9.22E-05	0.00954318	0.00288629	0.997698	893	0.997698
cg09446908_M	rs885985_G	-0.00958388	-0.018256	0.0172406	-0.55589	0.578427	893	0.838716
cg11450827_M	rs885985_G	0.00513679	0.0194141	0.00881275	0.582882	0.560122	893	0.838716
cg13114849_M	rs885985_G	-0.0151419	-0.0855539	0.00580787	-2.60714	0.00928445	893	0.0441011
cg14553765_M	rs885985_G	-0.0278863	-0.0737821	0.0124608	-2.23792	0.0254754	893	0.0744665
cg16773741_M	rs885985_G	0.00477725	0.0135568	0.0114901	0.41577	0.677679	893	0.887994
cg17411190_M	rs885985_G	-0.108757	-0.247015	0.0119558	-9.09661	6.07E-19	893	7.69E-18
cg17577122_M	rs885985_G	-0.0336325	-0.0660814	0.0167581	-2.00694	0.0450607	893	0.114154
cg17583256_M	rs885985_G	-0.011838	-0.0334264	0.011762	-1.00646	0.314471	893	0.597494
cg20486569_M	rs885985_G	-0.0365592	-0.0704143	0.0138895	-2.63214	0.00863327	893	0.0441011
cg21872764_M	rs885985_G	-0.0693548	-0.143655	0.015575	-4.45296	9.56E-06	893	9.08E-05
